# Epistatic contributions to human traits via transcription factor mechanisms

**DOI:** 10.1101/2025.09.28.25336826

**Authors:** Breeshey Roskams-Hieter, Olivier Labayle, Kelsey Tetley-Campbell, Mark J. van der Laan, Chris P. Ponting, Sjoerd V. Beentjes, Ava Khamseh

## Abstract

Epistasis causes an individual’s genetic background to modulate a DNA variant’s effect on trait [1–6]. Epistatic interactions among different loci in human complex traits are expected to be widespread but have not been found [7]. This could be due to small interaction effect sizes, the statistical complexity of estimating interactions that is higher than marginal variant effects, and a substantial multiple testing burden in a genome-wide scan [8–11]. Targeting interacting variants that contribute to the same biological pathway could lighten this burden. Here we combined Targeted Machine Learning [12, 13] with experimentally verified differential binding variants across 9 nuclear hormone receptors (NHR) to identify 535 two-point DNA variant-variant and 185 three-point variant-variant-sex NHR interactions among 768 traits in the UK Biobank (UKB) at a false discovery rate per trait of less than 0.05. Significance testing combined k allele-specific components into a Hotelling’s *T*^2^ test of Average Interaction Effect estimates at pairs/triples of loci (*k* ≤ 4 or *k* ≤ 8 for 2- or 3-point interactions, respectively). Nearly a third of 2-point interactions replicated, as they involved the same DNA-binding site and human trait but different trans-acting DNA variants. These epistatic mechanisms of altered transcription factor binding provide both plausible molecular mechanisms of action, and insight into sex-biased genetic risk, for diverse human traits and diseases.
