## Supplementary material for "Epistatic contributions to human traits via transcription factor mechanisms": Table S1: All transactors

### Sheet: All_transactors_Table_S1
Table S1: Summary of all facilitator QTLs
This includes hormone QTLs for the relevant hormone, expression QTLs for the TF and protein QTLs for SHBG.
SNP	SNPChr	SNPPos	AssessedAllele	OtherAllele	GeneSymbol	DISEASE.TRAIT	STUDY	STUDY.ACCESSION	SOURCE	Beta coefficient (GWAS Catalogue)	NES (GTEx)	Zscore (eQTLGen)	QTL type
rs17853284	7	75610876	C	T	AR	Total testosterone levels	Using human genetics to understand the disease impacts of testosterone in men and women.	GCST90012114	0.117717	GWAS Catalogue	NA	NA	hormone QTL
rs45446698	7	99332948	T	G	AR	Total testosterone levels	Using human genetics to understand the disease impacts of testosterone in men and women.	GCST90012114	0.120075	GWAS Catalogue	NA	NA	hormone QTL
rs117573122	17	7388716	C	G	AR	Testosterone levels	Genetics of 35 blood and urine biomarkers in the UK Biobank.	GCST90019520	0.3527	GWAS Catalogue	NA	NA	hormone QTL
rs11078697	17	7469229	T	C	AR	Testosterone levels	Genetics of 35 blood and urine biomarkers in the UK Biobank.	GCST90019520	0.1156	GWAS Catalogue	NA	NA	hormone QTL
rs184265581	6	31900754	C	G	AR	Total testosterone levels	Using human genetics to understand the disease impacts of testosterone in men and women.	GCST90012112	0.132322	GWAS Catalogue	NA	NA	hormone QTL
rs58072681	16	81590541	C	T	AR	Total testosterone levels	Using human genetics to understand the disease impacts of testosterone in men and women.	GCST90012112	0.108156	GWAS Catalogue	NA	NA	hormone QTL
rs17254118	4	103651441	C	T	AR	Bioavailable testosterone levels	Using human genetics to understand the disease impacts of testosterone in men and women.	GCST90012103	0.109118	GWAS Catalogue	NA	NA	hormone QTL
rs76712439	2	31914921	T	C	AR	Bioavailable testosterone levels	Testosterone and socioeconomic position: Mendelian randomization in 306,248 men and women in UK Biobank.	GCST90027083	0.29	GWAS Catalogue	NA	NA	hormone QTL
rs2467592	11	29197549	C	T	AR	Bioavailable testosterone levels	Testosterone and socioeconomic position: Mendelian randomization in 306,248 men and women in UK Biobank.	GCST90027083	0.11	GWAS Catalogue	NA	NA	hormone QTL
rs11655704	17	47448172	C	T	AR	Total testosterone levels	Testosterone and socioeconomic position: Mendelian randomization in 306,248 men and women in UK Biobank.	GCST90027095	0.21	GWAS Catalogue	NA	NA	hormone QTL
rs34707604	4	69491456	C	T	AR	Total testosterone levels	Testosterone and socioeconomic position: Mendelian randomization in 306,248 men and women in UK Biobank.	GCST90027095	0.22	GWAS Catalogue	NA	NA	hormone QTL
rs1635612	7	98015049	T	G	AR	Total testosterone levels	Testosterone and socioeconomic position: Mendelian randomization in 306,248 men and women in UK Biobank.	GCST90027095	0.22	GWAS Catalogue	NA	NA	hormone QTL
rs4606367	10	67279899	C	A	AR	Total testosterone levels	Testosterone and socioeconomic position: Mendelian randomization in 306,248 men and women in UK Biobank.	GCST90027095	0.17	GWAS Catalogue	NA	NA	hormone QTL
rs6547692	2	27734972	A	G	AR	Total testosterone levels	Testosterone and socioeconomic position: Mendelian randomization in 306,248 men and women in UK Biobank.	GCST90027095	0.17	GWAS Catalogue	NA	NA	hormone QTL
rs12940684	17	7453919	C	T	AR	Sex hormone-binding globulin levels	Genetic evidence for different adiposity phenotypes and their opposing influence on ectopic fat and risk of cardiometabolic disease.	GCST90020234	0.173	GWAS Catalogue	NA	NA	globulin QTL
rs28929474	14	94844947	T	C	AR	Sex hormone-binding globulin levels	Using human genetics to understand the disease impacts of testosterone in men and women.	GCST90012111	0.100978	GWAS Catalogue	NA	NA	globulin QTL
rs61755050	12	100926308	T	C	AR	Sex hormone-binding globulin levels	Using human genetics to understand the disease impacts of testosterone in men and women.	GCST90012111	0.126077	GWAS Catalogue	NA	NA	globulin QTL
rs1042522	17	7579472	C	G	AR	Sex hormone-binding globulin levels	Genetics of 35 blood and urine biomarkers in the UK Biobank.	GCST90019518	0.1868	GWAS Catalogue	NA	NA	globulin QTL
rs117584963	17	7610191	T	C	AR	Sex hormone-binding globulin levels	Genetics of 35 blood and urine biomarkers in the UK Biobank.	GCST90019518	0.1746	GWAS Catalogue	NA	NA	globulin QTL
rs35386490	17	7310006	C	T	AR	Sex hormone-binding globulin levels	Genetics of 35 blood and urine biomarkers in the UK Biobank.	GCST90019518	0.1118	GWAS Catalogue	NA	NA	globulin QTL
rs12939910	17	7599260	G	C	AR	Sex hormone-binding globulin levels	Genetics of 35 blood and urine biomarkers in the UK Biobank.	GCST90019518	0.1499	GWAS Catalogue	NA	NA	globulin QTL
rs1625895	17	7578115	C	T	AR	Sex hormone-binding globulin levels	Genetics of 35 blood and urine biomarkers in the UK Biobank.	GCST90019518	0.1107	GWAS Catalogue	NA	NA	globulin QTL
rs11650494	17	47345186	A	G	AR	Sex hormone-binding globulin levels	Genetics of 35 blood and urine biomarkers in the UK Biobank.	GCST90019518	0.1193	GWAS Catalogue	NA	NA	globulin QTL
rs8069501	17	7394968	G	A	AR	Sex hormone-binding globulin levels	Genetics of 35 blood and urine biomarkers in the UK Biobank.	GCST90019518	0.1237	GWAS Catalogue	NA	NA	globulin QTL
rs117322070	17	7455610	T	C	AR	Sex hormone-binding globulin levels	Genetics of 35 blood and urine biomarkers in the UK Biobank.	GCST90019518	0.1743	GWAS Catalogue	NA	NA	globulin QTL
rs76749877	17	7322087	A	G	AR	Sex hormone-binding globulin levels	Genetics of 35 blood and urine biomarkers in the UK Biobank.	GCST90019518	0.1017	GWAS Catalogue	NA	NA	globulin QTL
rs74351250	17	7569542	A	G	AR	Sex hormone-binding globulin levels	Genetics of 35 blood and urine biomarkers in the UK Biobank.	GCST90019518	0.1088	GWAS Catalogue	NA	NA	globulin QTL
rs116189680	19	17312226	A	G	AR	Sex hormone-binding globulin levels	Genetics of 35 blood and urine biomarkers in the UK Biobank.	GCST90019518	0.1439	GWAS Catalogue	NA	NA	globulin QTL
rs17883687	17	7588750	T	G	AR	Sex hormone-binding globulin levels	Genetics of 35 blood and urine biomarkers in the UK Biobank.	GCST90019518	0.1936	GWAS Catalogue	NA	NA	globulin QTL
rs118174079	17	7496839	A	G	AR	Sex hormone-binding globulin levels	Genetics of 35 blood and urine biomarkers in the UK Biobank.	GCST90019518	0.1816	GWAS Catalogue	NA	NA	globulin QTL
rs55707100	15	43820717	T	C	AR	Sex hormone-binding globulin levels	Genetics of 35 blood and urine biomarkers in the UK Biobank.	GCST90019518	0.1171	GWAS Catalogue	NA	NA	globulin QTL
rs3803800	17	7462969	G	A	AR	Sex hormone-binding globulin levels	Genetics of 35 blood and urine biomarkers in the UK Biobank.	GCST90019518	0.1534	GWAS Catalogue	NA	NA	globulin QTL
rs4227	17	7491177	T	G	AR	Sex hormone-binding globulin levels	Genetics of 35 blood and urine biomarkers in the UK Biobank.	GCST90019518	0.2264	GWAS Catalogue	NA	NA	globulin QTL
rs55784804	17	7536460	T	G	AR	Sex hormone-binding globulin levels	Genetics of 35 blood and urine biomarkers in the UK Biobank.	GCST90019518	0.2003	GWAS Catalogue	NA	NA	globulin QTL
rs1799941	17	7533423	A	G	AR	Sex hormone-binding globulin levels	Using human genetics to understand the disease impacts of testosterone in men and women.	GCST90012109	0.120771	GWAS Catalogue	NA	NA	globulin QTL
rs117585797	12	6011490	A	C	ESR1	Estradiol		Ruth et al. (2015)	0.87	https://www.nature.com/articles/ejhg2015102	NA	NA	hormone QTL
rs113047993	18	20585399	T	C	ESR1	Estradiol		Schmitz et al. (2021) [PMC8530739]	-0.153	https://www.ncbi.nlm.nih.gov/pmc/articles/PMC8530739/	NA	NA	hormone QTL
rs62059839	17	7533015	T	C	ESR1	Estradiol		Schmitz et al. (2021) [PMC8530739]	0.093	https://academic.oup.com/jcem/article/106/11/e4471/6320117	NA	NA	hormone QTL
rs16991615	20	5948227	A	G	ESR1	Estradiol		Schmitz et al. (2021) [PMC8530739]	0.042	https://academic.oup.com/jcem/article/106/11/e4471/6320117	NA	NA	hormone QTL
rs112881196	2	31982811	G	C	ESR1	Estradiol		Schmitz et al. (2021) [PMC8530739]	0.302	https://academic.oup.com/jcem/article/106/11/e4471/6320117	NA	NA	hormone QTL
rs56196860	12	2908330	A	C	ESR1	Estradiol		Schmitz et al. (2021) [PMC8530739]	0.233	https://academic.oup.com/jcem/article/106/11/e4471/6320117	NA	NA	hormone QTL
rs45446698	7	99332948	G	T	ESR1	Estradiol		Schmitz et al. (2021) [PMC8530739]	-0.209	https://academic.oup.com/jcem/article/106/11/e4471/6320117	NA	NA	hormone QTL
rs2234693	6	152163335	C	T	ESR1	ESR1 Gene Expression		https://www.gtexportal.org/home/snp/rs2234693	0.12	GTEx	NA	NA	expression QTL
rs1293945	6	151997210	C	G	ESR1	ESR1 Gene Expression		Vosa et al. (2021)	5.8168	eQTLGen	NA	NA	expression QTL
rs712219	6	151978439	T	C	ESR1	ESR1 Gene Expression		Vosa et al. (2021)	-5.0315	eQTLGen	NA	NA	expression QTL
rs12528841	6	151947631	T	C	ESR1	ESR1 Gene Expression		Vosa et al. (2021)	-4.6327	eQTLGen	NA	NA	expression QTL
rs12940684	17	7453919	C	T	ESR1	Sex hormone-binding globulin levels	Genetic evidence for different adiposity phenotypes and their opposing influence on ectopic fat and risk of cardiometabolic disease.	GCST90020234	0.173	GWAS Catalogue	NA	NA	globulin QTL
rs191591035	12	99868285	G	C	ESR1	Sex hormone-binding globulin levels	Using human genetics to understand the disease impacts of testosterone in men and women.	GCST90012111	0.102505	GWAS Catalogue	NA	NA	globulin QTL
rs191884522	15	52694917	C	T	ESR1	Sex hormone-binding globulin levels	Using human genetics to understand the disease impacts of testosterone in men and women.	GCST90012111	0.113425	GWAS Catalogue	NA	NA	globulin QTL
rs28929474	14	94844947	T	C	ESR1	Sex hormone-binding globulin levels	Using human genetics to understand the disease impacts of testosterone in men and women.	GCST90012111	0.100978	GWAS Catalogue	NA	NA	globulin QTL
rs61755050	12	100926308	T	C	ESR1	Sex hormone-binding globulin levels	Using human genetics to understand the disease impacts of testosterone in men and women.	GCST90012111	0.126077	GWAS Catalogue	NA	NA	globulin QTL
rs1042522	17	7579472	C	G	ESR1	Sex hormone-binding globulin levels	Genetics of 35 blood and urine biomarkers in the UK Biobank.	GCST90019518	0.1868	GWAS Catalogue	NA	NA	globulin QTL
rs117584963	17	7610191	T	C	ESR1	Sex hormone-binding globulin levels	Genetics of 35 blood and urine biomarkers in the UK Biobank.	GCST90019518	0.1746	GWAS Catalogue	NA	NA	globulin QTL
rs35386490	17	7310006	C	T	ESR1	Sex hormone-binding globulin levels	Genetics of 35 blood and urine biomarkers in the UK Biobank.	GCST90019518	0.1118	GWAS Catalogue	NA	NA	globulin QTL
rs12939910	17	7599260	G	C	ESR1	Sex hormone-binding globulin levels	Genetics of 35 blood and urine biomarkers in the UK Biobank.	GCST90019518	0.1499	GWAS Catalogue	NA	NA	globulin QTL
rs1625895	17	7578115	C	T	ESR1	Sex hormone-binding globulin levels	Genetics of 35 blood and urine biomarkers in the UK Biobank.	GCST90019518	0.1107	GWAS Catalogue	NA	NA	globulin QTL
rs11650494	17	47345186	A	G	ESR1	Sex hormone-binding globulin levels	Genetics of 35 blood and urine biomarkers in the UK Biobank.	GCST90019518	0.1193	GWAS Catalogue	NA	NA	globulin QTL
rs8069501	17	7394968	G	A	ESR1	Sex hormone-binding globulin levels	Genetics of 35 blood and urine biomarkers in the UK Biobank.	GCST90019518	0.1237	GWAS Catalogue	NA	NA	globulin QTL
rs117322070	17	7455610	T	C	ESR1	Sex hormone-binding globulin levels	Genetics of 35 blood and urine biomarkers in the UK Biobank.	GCST90019518	0.1743	GWAS Catalogue	NA	NA	globulin QTL
rs76749877	17	7322087	A	G	ESR1	Sex hormone-binding globulin levels	Genetics of 35 blood and urine biomarkers in the UK Biobank.	GCST90019518	0.1017	GWAS Catalogue	NA	NA	globulin QTL
rs74351250	17	7569542	A	G	ESR1	Sex hormone-binding globulin levels	Genetics of 35 blood and urine biomarkers in the UK Biobank.	GCST90019518	0.1088	GWAS Catalogue	NA	NA	globulin QTL
rs116189680	19	17312226	A	G	ESR1	Sex hormone-binding globulin levels	Genetics of 35 blood and urine biomarkers in the UK Biobank.	GCST90019518	0.1439	GWAS Catalogue	NA	NA	globulin QTL
rs17883687	17	7588750	T	G	ESR1	Sex hormone-binding globulin levels	Genetics of 35 blood and urine biomarkers in the UK Biobank.	GCST90019518	0.1936	GWAS Catalogue	NA	NA	globulin QTL
rs118174079	17	7496839	A	G	ESR1	Sex hormone-binding globulin levels	Genetics of 35 blood and urine biomarkers in the UK Biobank.	GCST90019518	0.1816	GWAS Catalogue	NA	NA	globulin QTL
rs55707100	15	43820717	T	C	ESR1	Sex hormone-binding globulin levels	Genetics of 35 blood and urine biomarkers in the UK Biobank.	GCST90019518	0.1171	GWAS Catalogue	NA	NA	globulin QTL
rs3803800	17	7462969	G	A	ESR1	Sex hormone-binding globulin levels	Genetics of 35 blood and urine biomarkers in the UK Biobank.	GCST90019518	0.1534	GWAS Catalogue	NA	NA	globulin QTL
rs4227	17	7491177	T	G	ESR1	Sex hormone-binding globulin levels	Genetics of 35 blood and urine biomarkers in the UK Biobank.	GCST90019518	0.2264	GWAS Catalogue	NA	NA	globulin QTL
rs55784804	17	7536460	T	G	ESR1	Sex hormone-binding globulin levels	Genetics of 35 blood and urine biomarkers in the UK Biobank.	GCST90019518	0.2003	GWAS Catalogue	NA	NA	globulin QTL
rs140302625	17	47379867	T	G	ESR1	Sex hormone-binding globulin levels	Cross-ancestry genome-wide association studies of sex hormone concentrations in pre- and postmenopausal women.	GCST90104273	0.148089	GWAS Catalogue	NA	NA	globulin QTL
rs1799941	17	7533423	A	G	ESR1	Sex hormone-binding globulin levels	Using human genetics to understand the disease impacts of testosterone in men and women.	GCST90012109	0.120771	GWAS Catalogue	NA	NA	globulin QTL
rs6031598	20	43056149	T	G	HNF4A	HNF4A Gene expression	NA	NA	NA	GTEx	0.54	NA	expression QTL
rs6031598	20	43056149	T	G	HNF4A	HNF4A Gene expression	NA	NA	NA	GTEx	0.42	NA	expression QTL
rs6031598	20	43056149	T	G	HNF4A	HNF4A Gene expression	NA	NA	NA	GTEx	0.37	NA	expression QTL
rs6031595	20	43054660	A	T	HNF4A	HNF4A Gene expression	NA	NA	NA	GTEx	0.5	NA	expression QTL
rs6031595	20	43054660	A	T	HNF4A	HNF4A Gene expression	NA	NA	NA	GTEx	0.37	NA	expression QTL
rs6031595	20	43054660	A	T	HNF4A	HNF4A Gene expression	NA	NA	NA	GTEx	0.33	NA	expression QTL
rs6073431	20	43040569	T	C	HNF4A	HNF4A Gene expression	NA	NA	NA	GTEx	0.42	NA	expression QTL
rs6073431	20	43040569	T	C	HNF4A	HNF4A Gene expression	NA	NA	NA	GTEx	0.35	NA	expression QTL
rs3212203	20	43049318	G	A	HNF4A	HNF4A Gene expression	NA	NA	NA	GTEx	0.41	NA	expression QTL
rs3212203	20	43049318	G	A	HNF4A	HNF4A Gene expression	NA	NA	NA	GTEx	0.38	NA	expression QTL
rs6073433	20	43041732	A	G	HNF4A	HNF4A Gene expression	NA	NA	NA	GTEx	0.38	NA	expression QTL
rs1800921	8	76320110	G	A	HNF4G	HNF4G Gene expression	NA	NA	NA	GTEx	-0.29	NA	expression QTL
rs1800921	8	76320110	G	A	HNF4G	HNF4G Gene expression	NA	NA	NA	GTEx	-0.5	NA	expression QTL
rs1449543	8	76591987	T	C	HNF4G	HNF4G Gene expression	NA	NA	NA	GTEx	0.27	NA	expression QTL
rs2943539	8	76479839	T	C	HNF4G	HNF4G Gene expression	NA	NA	NA	GTEx	-0.15	NA	expression QTL
rs2060600	8	76573643	C	A	HNF4G	HNF4G Gene expression	NA	NA	NA	GTEx	-0.34	NA	expression QTL
rs2941475	8	76474404	C	T	HNF4G	HNF4G Gene expression	NA	NA	NA	GTEx	0.29	NA	expression QTL
rs2980222	8	76307872	G	T	HNF4G	HNF4G Gene expression	NA	NA	NA	GTEx	-0.54	NA	expression QTL
rs2596121	8	76660225	A	G	HNF4G	HNF4G Gene expression	NA	NA	NA	GTEx	0.22	NA	expression QTL
rs1496332	5	92439320	G	A	NR2F1	NR2F1 Gene expression	NA	NA	NA	GTEx	-0.36	NA	expression QTL
rs1496332	5	92439320	G	A	NR2F1	NR2F1 Gene expression	NA	NA	NA	GTEx	-0.23	NA	expression QTL
rs67779882	5	92488009	G	A	NR2F1	NR2F1 Gene expression	NA	NA	NA	GTEx	-0.32	NA	expression QTL
rs10514370	5	92435481	T	G	NR2F1	NR2F1 Gene expression	NA	NA	NA	GTEx	-0.3	NA	expression QTL
rs17360518	5	92457899	C	A	NR2F1	NR2F1 Gene expression	NA	NA	NA	GTEx	-0.28	NA	expression QTL
rs7446568	5	92469449	C	A	NR2F1	NR2F1 Gene expression	NA	NA	NA	GTEx	-0.28	NA	expression QTL
rs6863269	5	92562746	T	C	NR2F1	NR2F1 Gene expression	NA	NA	NA	GTEx	-0.27	NA	expression QTL
rs163947	5	92362700	C	T	NR2F1	NR2F1 Gene expression	NA	NA	NA	GTEx	0.25	NA	expression QTL
rs7448746	5	92576494	G	T	NR2F1	NR2F1 Gene expression	NA	NA	NA	GTEx	-0.22	NA	expression QTL
rs163949	5	92360881	T	C	NR2F1	NR2F1 Gene expression	NA	NA	NA	GTEx	0.21	NA	expression QTL
rs998493	5	92432686	T	A	NR2F1	NR2F1 Gene expression	NA	NA	NA	GTEx	-0.23	NA	expression QTL
rs43195	5	92329737	T	C	NR2F1	NR2F1 Gene expression	NA	NA	NA	GTEx	0.2	NA	expression QTL
rs12054781	5	92498577	C	T	NR2F1	NR2F1 Gene expression	NA	NA	NA	GTEx	-0.22	NA	expression QTL
rs10078721	5	92420689	G	A	NR2F1	NR2F1 Gene expression	NA	NA	NA	GTEx	-0.2	NA	expression QTL
rs345923	5	92295742	T	G	NR2F1	NR2F1 Gene expression	NA	NA	NA	GTEx	0.19	NA	expression QTL
rs34518	5	92322427	G	A	NR2F1	NR2F1 Gene expression	NA	NA	NA	GTEx	0.21	NA	expression QTL
rs4551050	5	92511616	A	C	NR2F1	NR2F1 Gene expression	NA	NA	NA	GTEx	-0.21	NA	expression QTL
rs10852041	15	96182130	T	C	NR2F2	NR2F2 Gene expression	NA	NA	NA	GTEx	-0.29	NA	expression QTL
rs55849417	15	96183262	A	C	NR2F2	NR2F2 Gene expression	NA	NA	NA	GTEx	0.16	NA	expression QTL
rs28607162	15	96180841	C	G	NR2F2	NR2F2 Gene expression	NA	NA	NA	GTEx	0.13	NA	expression QTL
rs4912908	5	142791133	G	A	NR3C1	NR3C1 Gene expression	NA	NA	NA	eQTLGen	NA	7.4314	expression QTL
rs62375463	5	142649765	C	T	NR3C1	NR3C1 Gene expression	NA	NA	NA	eQTLGen	NA	7.3155	expression QTL
rs9324924	5	142792484	T	G	NR3C1	NR3C1 Gene expression	NA	NA	NA	eQTLGen	NA	-7.1244	expression QTL
rs17209237	5	142657212	G	A	NR3C1	NR3C1 Gene expression	NA	NA	NA	eQTLGen	NA	7.1203	expression QTL
rs2963155	5	142756004	G	A	NR3C1	NR3C1 Gene expression	NA	NA	NA	eQTLGen	NA	-6.8221	expression QTL
rs174050	5	142672316	A	G	NR3C1	NR3C1 Gene expression	NA	NA	NA	eQTLGen	NA	-6.709	expression QTL
rs6865292	5	142792990	C	T	NR3C1	NR3C1 Gene expression	NA	NA	NA	eQTLGen	NA	-6.412	expression QTL
rs17209216	5	142639062	A	G	NR3C1	NR3C1 Gene expression	NA	NA	NA	eQTLGen	NA	6.3702	expression QTL
rs72802806	5	142798588	A	G	NR3C1	NR3C1 Gene expression	NA	NA	NA	eQTLGen	NA	-5.1456	expression QTL
rs72801041	5	142646592	T	G	NR3C1	NR3C1 Gene expression	NA	NA	NA	eQTLGen	NA	5.0939	expression QTL
rs12513857	5	142803175	T	C	NR3C1	NR3C1 Gene expression	NA	NA	NA	eQTLGen	NA	-4.5761	expression QTL
rs2281517	14	94789787	A	G	NR3C1	Cortisol levels	Rare and common genetic determinants of metabolic individuality and their effects on human health.	GCST90245148	0.115198	GWAS Catalogue	NA	NA	hormone QTL
rs114341625	3	112578458	A	G	NR3C1	Cortisol levels (plasma)	Genetic association study of eight steroid hormones and implications for sexual dimorphism of coronary artery disease.	GCST008882	0.128447	GWAS Catalogue	NA	NA	hormone QTL
rs555653	11	100969545	G	A	PGR	PGR Gene expression	NA	NA	NA	GTEx	0.35	NA	expression QTL
rs560291	11	100972912	T	G	PGR	PGR Gene expression	NA	NA	NA	GTEx	-0.31	NA	expression QTL
rs545835	11	100931805	G	A	PGR	PGR Gene expression	NA	NA	NA	GTEx	-0.26	NA	expression QTL
rs569938	11	100984153	C	T	PGR	PGR Gene expression	NA	NA	NA	GTEx	0.3	NA	expression QTL
rs481772	11	100919400	C	G	PGR	PGR Gene expression	NA	NA	NA	GTEx	-0.27	NA	expression QTL
rs555572	11	100969506	C	G	PGR	PGR Gene expression	NA	NA	NA	GTEx	0.26	NA	expression QTL
rs73005570	11	100899705	C	T	PGR	PGR Gene expression	NA	NA	NA	GTEx	-0.25	NA	expression QTL
rs4754736	11	101048596	G	A	PGR	PGR Gene expression	NA	NA	NA	GTEx	-0.45	NA	expression QTL
rs3740753	11	100998771	G	C	PGR	PGR Gene expression	NA	NA	NA	GTEx	0.3	NA	expression QTL
rs142133489	11	101054956	TAGA	T	PGR	PGR Gene expression	NA	NA	NA	GTEx	0.29	NA	expression QTL
rs473409	11	100905709	G	T	PGR	PGR Gene expression	NA	NA	NA	GTEx	0.43	NA	expression QTL
rs495997	11	100935780	G	A	PGR	PGR Gene expression	NA	NA	NA	GTEx	0.34	NA	expression QTL
rs34728661	11	100872953	G	T	PGR	PGR Gene expression	NA	NA	NA	GTEx	-0.36	NA	expression QTL
rs7936649	11	101152961	G	T	PGR	PGR Gene expression	NA	NA	NA	GTEx	-0.35	NA	expression QTL
rs1217480	11	100874035	T	C	PGR	PGR Gene expression	NA	NA	NA	GTEx	-0.35	NA	expression QTL
rs528673	11	100883208	G	C	PGR	PGR Gene expression	NA	NA	NA	GTEx	0.21	NA	expression QTL
rs36067212	11	101051755	C	A	PGR	PGR Gene expression	NA	NA	NA	GTEx	-0.31	NA	expression QTL
rs7128860	11	101153513	T	G	PGR	PGR Gene expression	NA	NA	NA	GTEx	-0.31	NA	expression QTL
rs479210	11	100873355	G	C	PGR	PGR Gene expression	NA	NA	NA	GTEx	-0.21	NA	expression QTL
rs4536178	11	101089310	A	C	PGR	PGR Gene expression	NA	NA	NA	GTEx	-0.29	NA	expression QTL
rs72978142	11	101152794	C	T	PGR	PGR Gene expression	NA	NA	NA	GTEx	-0.35	NA	expression QTL
rs10895087	11	101145350	A	C	PGR	PGR Gene expression	NA	NA	NA	GTEx	-0.3	NA	expression QTL
rs658286	11	100942792	G	T	PGR	PGR Gene expression	NA	NA	NA	GTEx	-0.29	NA	expression QTL
rs72997494	11	101017865	T	C	PGR	PGR Gene expression	NA	NA	NA	GTEx	-0.35	NA	expression QTL
rs1893807	11	100927282	A	G	PGR	PGR Gene expression	NA	NA	NA	GTEx	-0.15	NA	expression QTL
rs12802554	11	100958517	G	A	PGR	PGR Gene expression	NA	NA	NA	GTEx	0.18	NA	expression QTL
rs581136	11	100888602	T	A	PGR	PGR Gene expression	NA	NA	NA	GTEx	0.14	NA	expression QTL
rs476538	11	100951575	A	G	PGR	PGR Gene expression	NA	NA	NA	GTEx	0.23	NA	expression QTL
rs625942	11	101001327	G	A	PGR	PGR Gene expression	NA	NA	NA	GTEx	-0.26	NA	expression QTL
rs618032	11	100971988	A	T	PGR	PGR Gene expression	NA	NA	NA	GTEx	0.16	NA	expression QTL
rs35802934	11	100867901	G	A	PGR	PGR Gene expression	NA	NA	NA	GTEx	0.19	NA	expression QTL
rs651977	11	100945928	C	T	PGR	PGR Gene expression	NA	NA	NA	GTEx	-0.24	NA	expression QTL
rs138621610	1	207979381	A	G	PGR	Progesterone levels	Sex-Specific Causal Relations between Steroid Hormones and Obesity-A Mendelian Randomization Study.	GCST90094671	0.367752	GTEx	NA	NA	hormone QTL
rs142754737	11	43865714	T	C	PGR	Progesterone levels	Sex-Specific Causal Relations between Steroid Hormones and Obesity-A Mendelian Randomization Study.	GCST90094671	0.330861	GTEx	NA	NA	hormone QTL
rs112295236	11	62915346	G	C	PGR	Sex hormone levels	Genome-wide association study with 1000 genomes imputation identifies signals for nine sex hormone-related phenotypes.	GCST002925	0.255	GTEx	NA	NA	hormone QTL
rs148982377	7	99075038	C	T	PGR	Sex hormone levels	Genome-wide association study with 1000 genomes imputation identifies signals for nine sex hormone-related phenotypes.	GCST002925	0.331	GTEx	NA	NA	hormone QTL
rs10786714	10	104598606	C	G	PGR	Progesterone levels	Sex-Specific Causal Relations between Steroid Hormones and Obesity-A Mendelian Randomization Study.	GCST90094672	0.0820912	GTEx	NA	NA	hormone QTL
rs144711998	16	6877797	T	C	PGR	Progesterone levels	Sex-Specific Causal Relations between Steroid Hormones and Obesity-A Mendelian Randomization Study.	GCST90094673	0.524887	GTEx	NA	NA	hormone QTL
rs139203625	11	95099865	T	C	PGR	Progesterone levels	Genetic association study of eight steroid hormones and implications for sexual dimorphism of coronary artery disease.	GCST008885	0.524075	GTEx	NA	NA	hormone QTL
rs72906582	18	45222771	A	G	PGR	Progesterone levels	Genetic association study of eight steroid hormones and implications for sexual dimorphism of coronary artery disease.	GCST008885	0.318619	GTEx	NA	NA	hormone QTL
rs77032081	11	13363279	T	C	PGR	Progesterone levels	Genetic association study of eight steroid hormones and implications for sexual dimorphism of coronary artery disease.	GCST008885	0.704529	GTEx	NA	NA	hormone QTL
rs79589801	1	211054061	T	C	PGR	Progesterone levels	Genetic association study of eight steroid hormones and implications for sexual dimorphism of coronary artery disease.	GCST008885	0.808409	GTEx	NA	NA	hormone QTL
rs3847987	12	48238068	C	A	VDR	250HD levels	NA	NA	1	https://nyaspubs.onlinelibrary.wiley.com/doi/full/10.1196/annals.1375.050 C allele is associated with higher serum levels of 25(OH)D3	NA	NA	hormone QTL
rs117913124	11	1490093	A	G	VDR	250HD levels	NA	NA	-0.43	non-synonymous coding variant https://www.sciencedirect.com/science/article/pii/S000292971730277X?via%3Dihub	NA	NA	hormone QTL
rs2228570	12	48272895	G	A	VDR	Vitamin D binding affinity	NA	NA	1	https://pubmed.ncbi.nlm.nih.gov/10707958/	NA	NA	Vitamin D binding affinity
rs3755967	4	72609398	T	C	VDR	250HD levels	NA	NA	-0.089	Vit DS effects from : https://www.nature.com/articles/s41467-017-02662-2/tables/1	NA	NA	hormone QTL
rs12785878	11	71167449	T	G	VDR	250HD levels	NA	NA	0.036	Vit DS effects from : https://www.nature.com/articles/s41467-017-02662-2/tables/1	NA	NA	hormone QTL
rs10741657	11	14914878	A	G	VDR	250HD levels	NA	NA	0.031	Vit DS effects from : https://www.nature.com/articles/s41467-017-02662-2/tables/1	NA	NA	hormone QTL
rs17216707	20	52732362	T	C	VDR	250HD levels	NA	NA	0.026	Vit DS effects from : https://www.nature.com/articles/s41467-017-02662-2/tables/1	NA	NA	hormone QTL
rs10745742	12	96358529	T	C	VDR	250HD levels	NA	NA	0.017	Vit DS effects from : https://www.nature.com/articles/s41467-017-02662-2/tables/1	NA	NA	hormone QTL
rs8018720	14	39556185	C	G	VDR	250HD levels	NA	NA	-0.017	Vit DS effects from : https://www.nature.com/articles/s41467-017-02662-2/tables/1	NA	NA	hormone QTL
rs11168319	12	48333598	G	A	VDR	Gene expression	NA	NA	-0.13	From GTEx portal G allele associated with lower VDR expression in Whole Blood	NA	NA	expression QTL
