## Supplementary material for "Epistatic contributions to human traits via transcription factor mechanisms": Table S4: PGR AR GxGxG results

### Sheet: allelic_effects
Table S4: 3-point variant-variant-variant interaction effects for PGR
We report 3-point AIEs that passed an FDR(Hotelling) threshold < 0.05. This contained 4 outcomes overall, across the same bQTL, rs12626817 & various transactors.
We only estimated 3-point interactions across transactor mechanisms, therefore each interaction we report here is made up of a bQTL-eQTL-hQTL interaction on trait. Where the eQTL is an expression QTL for the PGR gene & the hQTL is a hormone QTL for progesterone.
OUTCOME	TF	COVARIATES	BQTL	TRANSACTOR1	TRANSACTOR2	HOTELLING_PVALUE	HOTELLING_FDR_BY_OUTCOME	MIN_CASES	TREATMENT_CHANGE_ID	PVALUE	EFFECT_SIZE	CONFIDENCE_INTERVAL	BQTL_CHANGE	BQTL_CHR	BQTL_POS	BQTL_CORRECTED_ALLELIC_RATIOS	BQTL_CELL_LINES	BQTL_MOTIF_SOURCE	TRANSACTOR1_CHANGE	TRANSACTOR1_CHR	TRANSACTOR1_POS	TRANSACTOR1_MEASUREMENT	TRANSACTOR1_SOURCE	TRANSACTOR1_STUDY	TRANSACTOR1_TISSUE	TRANSACTOR2_CHANGE	TRANSACTOR2_CHR	TRANSACTOR2_POS	TRANSACTOR2_MEASUREMENT	TRANSACTOR2_SOURCE	TRANSACTOR2_STUDY	TRANSACTOR2_TISSUE	BQTL_CIS_EQTL_GENES	BQTL_CIS_EQTL_ALLELIC_CHANGE	BQTL_CIS_EQTL_ALLELIC_CHANGE_CONSEQUENCE	BQTL_CIS_EQTL_TISSUES
Waist circumference	PGR	Age-Assessment,Genetic-Sex	rs12626817	rs148982377	rs4754736	0.000117669	0.013061255011939001		AA => AG,TT => TC,AG => AA	0.000117669	1.1130126929036805	(0.5465391361695, 1.679486249637861)	AA => AG	chr21	17817873	0.209018	T-47D	NoPeak	TT => TC	7	99075038	Sex hormone levels	GWAS Catalogue	GCST002925	missing	AG => AA	11	101048596	Gene expression,Gene expression	GTEx,GTEx	missing,missing	Cells - Cultured fibroblasts,Artery - Tibial
Immature reticulocyte fraction	PGR	Age-Assessment,Genetic-Sex	rs12626817	rs10786714	rs555572	0.000159103	0.0176605		AA => AG,GG => GC,GC => CC	0.5171169018532517	-0.000907263	(0.0018377475061416896, -0.0036522742928443755)	AA => AG	chr21	17817873	0.209018	T-47D	NoPeak	GG => GC	10	104598606	Progesterone levels	GWAS Catalogue	GCST90094672	missing	GC => CC	11	100969506	Gene expression	GTEx	missing	Artery - Tibial
Immature reticulocyte fraction	PGR	Age-Assessment,Genetic-Sex	rs12626817	rs10786714	rs555572	0.000159103	0.0176605		AG => GG,GG => GC,GG => GC	0.4880086602179661	0.00114556	(0.004383236224813783, -0.00209211507099121)	AG => GG	chr21	17817873	0.209018	T-47D	NoPeak	GG => GC	10	104598606	Progesterone levels	GWAS Catalogue	GCST90094672	missing	GG => GC	11	100969506	Gene expression	GTEx	missing	Artery - Tibial
Immature reticulocyte fraction	PGR	Age-Assessment,Genetic-Sex	rs12626817	rs10786714	rs555572	0.000159103	0.0176605		AA => AG,GC => CC,GG => GC	4.508126482502981e-6	0.00694087	(0.009906926229489165, 0.0039748121042521255)	AA => AG	chr21	17817873	0.209018	T-47D	NoPeak	GC => CC	10	104598606	Progesterone levels	GWAS Catalogue	GCST90094672	missing	GG => GC	11	100969506	Gene expression	GTEx	missing	Artery - Tibial
Immature reticulocyte fraction	PGR	Age-Assessment,Genetic-Sex	rs12626817	rs10786714	rs555572	0.000159103	0.0176605		AA => AG,GG => GC,GG => GC	0.3754926869159537	-0.000754349	(0.0009139497150751749, -0.002422647197692014)	AA => AG	chr21	17817873	0.209018	T-47D	NoPeak	GG => GC	10	104598606	Progesterone levels	GWAS Catalogue	GCST90094672	missing	GG => GC	11	100969506	Gene expression	GTEx	missing	Artery - Tibial
I65 Occlusion and stenosis of precerebral arteries, not resulting in cerebral infarction	PGR	Age-Assessment,Genetic-Sex	rs12626817	rs10786714	rs1893807	9.05372412475724e-5	0.010049633778480538	3	AG => GG,GG => GC,AA => GA	0.1775163094093968	0.00270131	(-0.0012250558704922556, 0.0066276751088718035)	AG => GG	chr21	17817873	0.209018	T-47D	NoPeak	GG => GC	10	104598606	Progesterone levels	GWAS Catalogue	GCST90094672	missing	AA => GA	11	100927282	Gene expression	GTEx	missing	Artery - Tibial
I65 Occlusion and stenosis of precerebral arteries, not resulting in cerebral infarction	PGR	Age-Assessment,Genetic-Sex	rs12626817	rs10786714	rs1893807	9.05372412475724e-5	0.010049633778480538	3	AA => AG,GC => CC,AA => GA	0.951746	0.000108245	(-0.0033976329642677306, 0.0036141232933071294)	AA => AG	chr21	17817873	0.209018	T-47D	NoPeak	GC => CC	10	104598606	Progesterone levels	GWAS Catalogue	GCST90094672	missing	AA => GA	11	100927282	Gene expression	GTEx	missing	Artery - Tibial
I65 Occlusion and stenosis of precerebral arteries, not resulting in cerebral infarction	PGR	Age-Assessment,Genetic-Sex	rs12626817	rs10786714	rs1893807	9.05372412475724e-5	0.010049633778480538	3	AA => AG,GG => GC,AA => GA	0.00108252	0.00356088	(0.0014253696018362806, 0.005696387948108725)	AA => AG	chr21	17817873	0.209018	T-47D	NoPeak	GG => GC	10	104598606	Progesterone levels	GWAS Catalogue	GCST90094672	missing	AA => GA	11	100927282	Gene expression	GTEx	missing	Artery - Tibial
I65 Occlusion and stenosis of precerebral arteries, not resulting in cerebral infarction	PGR	Age-Assessment,Genetic-Sex	rs12626817	rs10786714	rs1893807	9.05372412475724e-5	0.010049633778480538	3	AA => AG,GG => GC,GA => GG	0.2526134432422648	0.00203508	(-0.0014514634122211449, 0.0055216287983429774)	AA => AG	chr21	17817873	0.209018	T-47D	NoPeak	GG => GC	10	104598606	Progesterone levels	GWAS Catalogue	GCST90094672	missing	GA => GG	11	100927282	Gene expression	GTEx	missing	Artery - Tibial
Number of self-reported cancers	PGR	Age-Assessment,Genetic-Sex	rs12626817	rs148982377	rs1893807	0.000145861	0.016190538898817757		AA => AG,TT => TC,AA => GA	0.000145861	-0.028647	(-0.0434301341796791, -0.013863789663935411)	AA => AG	chr21	17817873	0.209018	T-47D	NoPeak	TT => TC	7	99075038	Sex hormone levels	GWAS Catalogue	GCST002925	missing	AA => GA	11	100927282	Gene expression	GTEx	missing	Artery - Tibial
G80-G83 Cerebral palsy and other paralytic syndromes	AR	Age-Assessment,Genetic-Sex	rs6566914	rs55784804	rs6547692	3.852100306753697e-5	0.025847593058317304	5	TT => CT,GG => GT,GA => AA	0.13286362789210898	-0.00330348	(0.0010046490858416557, -0.007611608633880434)	TT => CT	chr18	55648269	0.862709	LNCaP	JASPAR	GG => GT	17	7536460	Sex hormone-binding globulin levels	GWAS Catalogue	GCST90019518	missing	GA => AA	2	27734972	Total testosterone levels	GWAS Catalogue	GCST90027095	missing
G80-G83 Cerebral palsy and other paralytic syndromes	AR	Age-Assessment,Genetic-Sex	rs6566914	rs55784804	rs6547692	3.852100306753697e-5	0.025847593058317304	5	TT => CT,GG => GT,GG => GA	6.53338327668313e-6	0.011016741499789057	(0.015806126335371873, 0.006227356664206242)	TT => CT	chr18	55648269	0.862709	LNCaP	JASPAR	GG => GT	17	7536460	Sex hormone-binding globulin levels	GWAS Catalogue	GCST90019518	missing	GG => GA	2	27734972	Total testosterone levels	GWAS Catalogue	GCST90027095	missing
H25 Senile cataract	AR	Age-Assessment,Genetic-Sex	rs4977574	rs12940684	rs2467592	3.659503456716094e-5	0.0245553	10	GG => AG,TT => CT,TT => TC	6.181400349511599e-6	0.020537838194200474	(0.011632467598487914, 0.029443208789913036)	GG => AG	chr9	22098574	0.755797	LNCaP	JASPAR	TT => CT	17	7453919	Sex hormone-binding globulin levels	GWAS Catalogue	GCST90020234	missing	TT => TC	11	29197549	Bioavailable testosterone levels	GWAS Catalogue	GCST90027083	missing
H25 Senile cataract	AR	Age-Assessment,Genetic-Sex	rs4977574	rs12940684	rs2467592	3.659503456716094e-5	0.0245553	10	AG => AA,TT => CT,TT => TC	0.13046236046283216	-0.00654476	(-0.01502698997640193, 0.0019374633731436709)	AG => AA	chr9	22098574	0.755797	LNCaP	JASPAR	TT => CT	17	7453919	Sex hormone-binding globulin levels	GWAS Catalogue	GCST90020234	missing	TT => TC	11	29197549	Bioavailable testosterone levels	GWAS Catalogue	GCST90027083	missing
Number in household	AR	Age-Assessment,Genetic-Sex	rs8180759	rs4606367	rs74351250	2.5437703801079028e-5	0.0170687		GG => TG,AA => AC,GG => GA	2.543770380107924e-5	-0.127084	(-0.06793273982482706, -0.18623456031850322)	GG => TG	chr7	70178152	0.7152632013741159	LNCaP	JASPAR	AA => AC	10	67279899	Total testosterone levels	GWAS Catalogue	GCST90027095	missing	GG => GA	17	7569542	Sex hormone-binding globulin levels	GWAS Catalogue	GCST90019518	missing
B95-B98 Bacterial, viral and other infectious agents	AR	Age-Assessment,Genetic-Sex	rs4977574	rs1625895	rs2467592	6.656380401407576e-5	0.0446643	3	GG => AG,TC => CC,TT => TC	0.00423038	-0.0147329	(-0.004638040790418321, -0.024827818139055418)	GG => AG	chr9	22098574	0.755797	LNCaP	JASPAR	TC => CC	17	7578115	Sex hormone-binding globulin levels	GWAS Catalogue	GCST90019518	missing	TT => TC	11	29197549	Bioavailable testosterone levels	GWAS Catalogue	GCST90027083	missing
B95-B98 Bacterial, viral and other infectious agents	AR	Age-Assessment,Genetic-Sex	rs4977574	rs1625895	rs2467592	6.656380401407576e-5	0.0446643	3	AG => AA,TC => CC,TT => TC	0.028513779301634925	-0.0104478	(-0.0010980453685804515, -0.019797467588390308)	AG => AA	chr9	22098574	0.755797	LNCaP	JASPAR	TC => CC	17	7578115	Sex hormone-binding globulin levels	GWAS Catalogue	GCST90019518	missing	TT => TC	11	29197549	Bioavailable testosterone levels	GWAS Catalogue	GCST90027083	missing
High light scatter reticulocyte count	AR	Age-Assessment,Genetic-Sex	rs2553234	rs34707604	rs35386490	5.446798261293369e-5	0.036548016333278505		CC => CT,TT => TC,TT => TC	5.4467982612933395e-5	-0.000687238	(-0.0010210067502567472, -0.000353469165755869)	CC => CT	chr15	60975123	0.132545	LNCaP	JASPAR	TT => TC	4	69491456	Total testosterone levels	GWAS Catalogue	GCST90027095	missing	TT => TC	17	7310006	Sex hormone-binding globulin levels	GWAS Catalogue	GCST90019518	missing	ANXA2,NARG2	C=>T,C=>T	Increased expression,Increased expression	Whole blood,Whole blood
Trunk fat percentage	AR	Age-Assessment,Genetic-Sex	rs2553234	rs11655704	rs35386490	2.4119030683235606e-5	0.0161839		CC => CT,TT => TC,TT => TC	2.4119030683235606e-5	-0.468608	(-0.6861009466350018, -0.2511153764747125)	CC => CT	chr15	60975123	0.132545	LNCaP	JASPAR	TT => TC	17	47448172	Total testosterone levels	GWAS Catalogue	GCST90027095	missing	TT => TC	17	7310006	Sex hormone-binding globulin levels	GWAS Catalogue	GCST90019518	missing	ANXA2,NARG2	C=>T,C=>T	Increased expression,Increased expression	Whole blood,Whole blood
Body fat percentage	AR	Age-Assessment,Genetic-Sex	rs2553234	rs11655704	rs35386490	7.147981910707473e-5	0.047962958620847145		CC => CT,TT => TC,TT => TC	7.147981910707379e-5	-0.385988	(-0.5764835116792438, -0.19549193005841511)	CC => CT	chr15	60975123	0.132545	LNCaP	JASPAR	TT => TC	17	47448172	Total testosterone levels	GWAS Catalogue	GCST90027095	missing	TT => TC	17	7310006	Sex hormone-binding globulin levels	GWAS Catalogue	GCST90019518	missing	ANXA2,NARG2	C=>T,C=>T	Increased expression,Increased expression	Whole blood,Whole blood
ent disorder/not cancer	AR	Age-Assessment,Genetic-Sex	rs2553234	rs2467592	rs35386490	2.3769905401117363e-5	0.0159496	6	CC => CT,TT => TC,TT => TC	2.3769905401117434e-5	-0.0160383	(-0.023476283406382345, -0.008600303069762711)	CC => CT	chr15	60975123	0.132545	LNCaP	JASPAR	TT => TC	11	29197549	Bioavailable testosterone levels	GWAS Catalogue	GCST90027083	missing	TT => TC	17	7310006	Sex hormone-binding globulin levels	GWAS Catalogue	GCST90019518	missing	ANXA2,NARG2	C=>T,C=>T	Increased expression,Increased expression	Whole blood,Whole blood
L72 Follicular cysts of skin and subcutaneous tissue	AR	Age-Assessment,Genetic-Sex	rs2168420	rs35386490	rs4606367	7.106697247354834e-5	0.0476859	9	AA => GA,TT => TC,AC => CC	0.00643074	-0.00834279	(-0.0023421596922347365, -0.01434341559588769)	AA => GA	chr3	31735039	0.794411	LNCaP	JASPAR	TT => TC	17	7310006	Sex hormone-binding globulin levels	GWAS Catalogue	GCST90019518	missing	AC => CC	10	67279899	Total testosterone levels	GWAS Catalogue	GCST90027095	missing
L72 Follicular cysts of skin and subcutaneous tissue	AR	Age-Assessment,Genetic-Sex	rs2168420	rs35386490	rs4606367	7.106697247354834e-5	0.0476859	9	AA => GA,TT => TC,AA => AC	0.00953606	-0.00594321	(-0.0014495752470891398, -0.010436840756688152)	AA => GA	chr3	31735039	0.794411	LNCaP	JASPAR	TT => TC	17	7310006	Sex hormone-binding globulin levels	GWAS Catalogue	GCST90019518	missing	AA => AC	10	67279899	Total testosterone levels	GWAS Catalogue	GCST90027095	missing
L72 Follicular cysts of skin and subcutaneous tissue	AR	Age-Assessment,Genetic-Sex	rs2168420	rs35386490	rs4606367	7.106697247354834e-5	0.0476859	9	GA => GG,TT => TC,AA => AC	0.9281464129242379	-0.000377145	(0.007819967114567774, -0.008574257427366354)	GA => GG	chr3	31735039	0.794411	LNCaP	JASPAR	TT => TC	17	7310006	Sex hormone-binding globulin levels	GWAS Catalogue	GCST90019518	missing	AA => AC	10	67279899	Total testosterone levels	GWAS Catalogue	GCST90027095	missing
F17 Mental and behavioural disorders due to use of tobacco	AR	Age-Assessment,Genetic-Sex	rs4910512	rs2467592	rs55784804	0.000138288	0.046395630480114435	3	AC => AA,TT => TC,GG => GT	0.000138288	-0.0163501	(-0.007941879868154169, -0.024758230802337428)	AC => AA	chr11	4627667	0.742757	LNCaP	JASPAR	TT => TC	11	29197549	Bioavailable testosterone levels	GWAS Catalogue	GCST90027083	missing	GG => GT	17	7536460	Sex hormone-binding globulin levels	GWAS Catalogue	GCST90019518	missing	TRIM68	A=>C	Decreased expression	Whole blood
L57 Skin changes due to chronic exposure to nonionising radiation	AR	Age-Assessment,Genetic-Sex	rs2168420	rs1635612	rs3803800	6.459863667000724e-5	0.0433457	5	AA => GA,GT => TT,AG => GG	6.459863667000707e-5	0.00681277	(0.010154825031650896, 0.0034707104354288944)	AA => GA	chr3	31735039	0.794411	LNCaP	JASPAR	GT => TT	7	98015049	Total testosterone levels	GWAS Catalogue	GCST90027095	missing	AG => GG	17	7462969	Sex hormone-binding globulin levels	GWAS Catalogue	GCST90019518	missing
Mean sphered cell volume	AR	Age-Assessment,Genetic-Sex	rs10803521	rs12940684	rs2467592	4.724781203128302e-5	0.0317033		GA => AA,TT => CT,TT => TC	5.21507276940351e-5	-0.380776	(-0.19631161804581126, -0.5652411555814612)	GA => AA	chr2	148439221	0.24188	LNCaP	JASPAR	TT => CT	17	7453919	Sex hormone-binding globulin levels	GWAS Catalogue	GCST90020234	missing	TT => TC	11	29197549	Bioavailable testosterone levels	GWAS Catalogue	GCST90027083	missing	ACVR2A,MBD5,ORC4	A=>G,A=>G,A=>G	Decreased expression,Decreased expression,Decreased expression	Whole blood,Whole blood,Whole blood
Mean sphered cell volume	AR	Age-Assessment,Genetic-Sex	rs10803521	rs12940684	rs2467592	4.724781203128302e-5	0.0317033		GG => GA,TT => CT,TT => TC	0.6528207146594133	-0.0424466	(0.14249188735198057, -0.22738515952232827)	GG => GA	chr2	148439221	0.24188	LNCaP	JASPAR	TT => CT	17	7453919	Sex hormone-binding globulin levels	GWAS Catalogue	GCST90020234	missing	TT => TC	11	29197549	Bioavailable testosterone levels	GWAS Catalogue	GCST90027083	missing	ACVR2A,MBD5,ORC4	A=>G,A=>G,A=>G	Decreased expression,Decreased expression,Decreased expression	Whole blood,Whole blood,Whole blood
O63 Long labour	AR	Age-Assessment,Genetic-Sex	rs4977574	rs12940684	rs6547692	5.461579720697941e-5	0.0366472	4	GG => AG,TT => CT,GA => AA	0.7576340142235134	-0.000367986	(-0.0027052052522421968, 0.0019692333425425684)	GG => AG	chr9	22098574	0.755797	LNCaP	JASPAR	TT => CT	17	7453919	Sex hormone-binding globulin levels	GWAS Catalogue	GCST90020234	missing	GA => AA	2	27734972	Total testosterone levels	GWAS Catalogue	GCST90027095	missing
O63 Long labour	AR	Age-Assessment,Genetic-Sex	rs4977574	rs12940684	rs6547692	5.461579720697941e-5	0.0366472	4	AG => AA,TT => CT,GA => AA	0.000397022	-0.00409066	(-0.006354176971538149, -0.001827140967981213)	AG => AA	chr9	22098574	0.755797	LNCaP	JASPAR	TT => CT	17	7453919	Sex hormone-binding globulin levels	GWAS Catalogue	GCST90020234	missing	GA => AA	2	27734972	Total testosterone levels	GWAS Catalogue	GCST90027095	missing
O63 Long labour	AR	Age-Assessment,Genetic-Sex	rs4977574	rs12940684	rs6547692	5.461579720697941e-5	0.0366472	4	GG => AG,TT => CT,GG => GA	0.00363519	0.00378376	(0.001233721205935481, 0.006333798394680361)	GG => AG	chr9	22098574	0.755797	LNCaP	JASPAR	TT => CT	17	7453919	Sex hormone-binding globulin levels	GWAS Catalogue	GCST90020234	missing	GG => GA	2	27734972	Total testosterone levels	GWAS Catalogue	GCST90027095	missing
O63 Long labour	AR	Age-Assessment,Genetic-Sex	rs4977574	rs12940684	rs6547692	5.461579720697941e-5	0.0366472	4	AG => AA,TT => CT,GG => GA	0.5744275298169917	-0.000714875	(-0.0032100222181956992, 0.0017802721375656874)	AG => AA	chr9	22098574	0.755797	LNCaP	JASPAR	TT => CT	17	7453919	Sex hormone-binding globulin levels	GWAS Catalogue	GCST90020234	missing	GG => GA	2	27734972	Total testosterone levels	GWAS Catalogue	GCST90027095	missing
