## Supplementary material for "Epistatic contributions to human traits via transcription factor mechanisms": Table 1: summary of investigated QTLs

### Sheet: Table1
Table 1: Summary of NHRs and assessed QTLs for each transcription factor mechanism
bQTLs stands for binding quantitative trait loci, and fQTLs stands for facilitator QTLs. Facilitator QTLs can be either expression QTLs (eQTLs), hormone QTLs for the relevant hormone (hQTLs) or sex hormone binding globulin (SHBG) QTLs (globQTLs) for TF mechanisms were SHBG plays a role
Nuclear Hormone Receptor	Gene Symbol	# bQTLs	# fQTLs	Hormone	Protein
Androgen receptor	AR	8	14 hQTLs; 21 globQTLs	Testosterone	Sex Hormone Binding Globulin
Progesterone receptor	PGR	1	9 hQTLs; 32 eQTLs	Progesterone
Estrogen receptor	ESR1	77	6 hQTLs; 21 globQTLs; 4 eQTLs	Estradiol	Sex Hormone Binding Globulin
Glucocorticoid receptor	NR3C1	10	2 hQTLs; 11 eQTLs	Cortisol
Vitamin D receptor	VDR	12	8 hQTLs; 2 eQTLs	25-hydroxyvitamin D
Nuclear receptor subfamily 1	NR2F1	2	16 eQTLs
Nuclear receptor subfamily 2	NR2F2	1	3 eQTLs
Hepatocyte nuclear factor 4⍺	HNF4A	3	5 eQTLs
Hepatocyte nuclear factor 4𝛄	HNF4G	5	7 eQTLs
