## Supplementary material for "Epistatic contributions to human traits via transcription factor mechanisms": Table 2: 2-point replicated interactions

### Sheet: 2-point-replicated-interactions
Table 2: Replicated 2-point interactions across 6 TFs
Here we report Traits for which the same bQTL/trait were found to be significant across multiple transactors/fQTLs.
First column BQTL contains the bQTL involved in the significant interaction, OUTCOME describes the trait in the UK BioBank, TRANSCRIPTION_FACTOR is the TF for which this bQTL alters binding; and N_TRANSACTORS describes the number of fQTLs that were involved in siginficant AIEs for this bQTL/trait pair.
BQTL	OUTCOME	TRANSCRIPTION_FACTOR	N_TRANSACTORS
rs2553234	M86-M90 Other osteopathies	AR	2
rs8180759	N93 Other abnormal uterine and vaginal bleeding	AR	2
rs4977574	Poultry intake	AR	2
rs12626817	I26-I28 Pulmonary heart disease and diseases of pulmonary circulation	PGR	2
rs12626817	Part of a multiple birth	PGR	2
rs12626817	angina	PGR	2
rs12626817	M70-M79 Other soft tissue disorders	PGR	2
rs12626817	B95 Streptococcus and staphylococcus as the cause of diseases classified to other chapters	PGR	2
rs12626817	osteopenia	PGR	2
rs12626817	J92 Pleural plaque	PGR	2
rs12626817	cervical problem	PGR	3
rs12626817	J34 Other disorders of nose and nasal sinuses	PGR	3
rs12626817	gall bladder disease	PGR	9
rs12447081	transient ischaemic attack (tia)	ESR1	2
rs17708638	Arm fat mass (left)	ESR1	3
rs17708638	Arm fat mass (right)	ESR1	3
rs6470263	O80 Single spontaneous delivery	HNF4A	2
rs6470263	hayfever/allergic rhinitis	HNF4A	2
rs514795	H25-H28 Disorders of lens	HNF4A	2
rs514795	H25 Senile cataract	HNF4A	2
rs514795	eye trauma	HNF4A	2
rs6470263	uterine problem	HNF4A	2
rs1191818	haematology	HNF4A	2
rs6470263	J35 Chronic diseases of tonsils and adenoids	HNF4A	3
rs1191818	anaemia	HNF4A	3
rs568557	clotting disorder/excessive bleeding	HNF4G	2
rs514795	I89 Other non-infective disorders of lymphatic vessels and lymph nodes	HNF4G	2
rs568557	osteopenia	HNF4G	2
rs568557	heart arrhythmia	HNF4G	2
rs514795	G56 Mononeuropathies of upper limb	HNF4G	3
rs568557	M07 Psoriatic and enteropathic arthropathies	HNF4G	3
rs6470263	L57 Skin changes due to chronic exposure to nonionising radiation	NR2F1	2
rs11642445	K55-K64 Other diseases of intestines	NR2F1	2
rs11642445	neck problem/injury	NR2F1	2
rs6470263	Lymphocyte percentage	NR2F1	2
rs11642445	K04 Diseases of pulp and periapical tissues	NR2F1	2
rs6470263	viral infection	NR2F1	2
rs11642445	Hot drink temperature	NR2F1	2
rs6470263	E20-E35 Disorders of other endocrine glands	NR2F1	3
rs6470263	N32 Other disorders of bladder	NR2F1	3
rs6470263	L55-L59 Radiation-related disorders of the skin and subcutaneous tissue	NR2F1	3
rs6470263	Coffee intake	NR2F1	3
rs11642445	M77 Other enthesopathies	NR2F1	3
rs6470263	chronic obstructive airways disease/copd	NR2F1	4
rs6470263	J40-J47 Chronic lower respiratory diseases	NR2F1	4
rs6470263	F00-F09 Organic, including symptomatic mental disorders	NR2F1	4
rs6470263	M77 Other enthesopathies	NR2F1	4
rs6470263	F05 Delirium, not induced by alcohol and other psychoactive substances	NR2F1	5
rs11642445	Immature reticulocyte fraction	NR2F1	5
rs6470263	K42 Umbilical hernia	NR2F1	6
rs11642445	K31 Other diseases of stomach and duodenum	NR2F1	7
rs11642445	muscle or soft tissue injuries	NR2F1	8
rs998384	High light scatter reticulocyte count	NR2F2	2
rs998384	Leg fat percentage (left)	NR2F2	2
rs998384	L30 Other dermatitis	NR2F2	2
rs998384	Mean platelet (thrombocyte) volume	NR2F2	2
rs998384	G40 Epilepsy	NR2F2	2
rs998384	Beef intake	NR2F2	3
