## Supplementary material for "Epistatic contributions to human traits via transcription factor mechanisms": Table 3: 3-point replicated interactions

### Sheet: 3-point-replicated-interactions
Table 3: Replicated 3-point interactions across 2 TFs
Here we report Traits for which the same bQTL/trait were found to be significant across multiple transactors/fQTLs for 3-point inreactions with Sex. This means that there is a significant difference between Male and Female interaction effects for each bQTL/fQTL pair on these traits.
First column BQTL contains the bQTL involved in the significant interaction, OUTCOME describes the trait in the UK BioBank, TRANSCRIPTION_FACTOR is the TF for which this bQTL alters binding; and N_TRANSACTORS describes the number of fQTLs that were involved in siginficant AIEs for this bQTL/trait pair.
BQTL	OUTCOME	TRANSCRIPTION_FACTOR	N_TRANSACTORS
rs4977574	Variation in diet	AR	2
rs12626817	K56 Paralytic ileus and intestinal obstruction without hernia	PGR	2
rs12626817	G47 Sleep disorders	PGR	2
rs12626817	B97 Viral agents as the cause of diseases classified to other chapters	PGR	2
rs12626817	Monocyte count	PGR	3
rs12626817	C15-C26 Malignant neoplasms of digestive organs	PGR	3
rs12626817	L30 Other dermatitis	PGR	3
rs12626817	L20-L30 Dermatitis and eczema	PGR	3
rs2286519	Mean reticulocyte volume	ESR1	2
rs1881561	I60-I69 Cerebrovascular diseases	ESR1	3
